# Circulating proteins altered in response to the Dietary Approaches to Stop Hypertension (DASH) diet suggest underlying molecular mechanisms and long-term health benefits

**DOI:** 10.64898/2026.07.22.26358749

**Authors:** Hyunju Kim, Jennifer A. Brody, Guanghao Qi, Ting Ye, Rizwan Kalani, Lawrence J. Appel, Casey M. Rebholz, Neil M. Davies, James S. Floyd

**Author notes:** **Address Correspondence to:** Hyunju Kim Department of Epidemiology University of Washington 3980 15th Ave NE Seattle, WA 98105.

## Abstract

The Dietary Approaches to Stop Hypertension (DASH) diet reduces blood pressure and cholesterol. However, the mechanisms underlying these effects are unclear, and no randomized studies have evaluated the long-term benefits on health outcomes such as coronary artery disease (CAD) or type 2 diabetes (T2D). We performed a series of Mendelian randomization analyses of 71 serum proteins perturbed by the DASH diet in previous randomized controlled feeding studies to understand their potential mechanistic role on health outcomes. Four proteins (ANGPTL3, INHBC, PCOLCE, PLXNB2) had causal evidence of beneficial effects on risk factors that aligned with diet-induced changes in protein levels. Missense variants in INHBC and PLXNB were associated with lower risks of CAD and T2D respectively, and these effects are directionally concordant with DASH diet-induced changes in protein levels, providing causal evidence that these proteins influence disease risk. Combining molecular phenotyping in randomized interventional studies with human genetics evidence identified molecular regulators of the long-term cardioprotective effects of the DASH diet.
