## Supplemental Tables 1 to 3 for "Circulating proteins altered in response to the Dietary Approaches to Stop Hypertension (DASH) diet suggest underlying molecular mechanisms and long-term health benefits"

### Sheet: Supplemental Table 1
Table S1. Reverse Mendelian randomization estimates of the effects of the DASH diet-related proteins on cardiovascular risk factors.
			Systolic Blood pressure			Diastolic blood pressure			LDL			Total cholesterol			Dropped due to significant reverse MR findings
SeqId	entrezgenesymbol	Observed effects on circulating proteins in response to the DASH dietary pattern	Beta	SE	P value	Beta	SE	P value	Beta	SE	P value	Beta	SE	P value
11174_8	THSD7A	0.198025	-0.0010918	0.00161823	0.499875	-0.00657271	0.00273801	0.0163709	-0.112443	0.0209189	7.65134e-08	-0.123774	0.0206134	1.91873e-09
11237_49	PCOLCE	0.110607	-0.00542958	0.00166542	0.00111339	-0.00894981	0.00281104	0.0014535	-0.0962002	0.0213942	6.90662e-06	-0.138886	0.0211685	5.34576e-11
12399_194	CCDC50	0.150737	-0.0013945	0.00164507	0.396612	-0.00519526	0.00277076	0.0607891	-0.00846435	0.0210823	0.688059	-0.0194453	0.0208789	0.351679
13095_51	REG1A	0.139813	-0.00208379	0.0016954	0.21904	0.00191306	0.00284251	0.500936	0.0239863	0.0216808	0.268579	0.0575106	0.0213649	0.00710615
15467_10	CTHRC1	0.0947338	-0.00595596	0.00167566	0.000378845	-0.00729612	0.00281313	0.0094979	-0.0785836	0.0215179	0.000260204	-0.125301	0.0212381	3.63891e-09
15587_20	FOLR2	0.0806915	0.000152838	0.00168976	0.92793	-0.001198	0.00284248	0.673416	0.0233042	0.0216754	0.28231	0.0527931	0.0214039	0.0136434
15633_6	RBP4	0.105178	-0.00779368	0.00169205	4.10356e-06	-0.00959499	0.00285396	0.000773827	-0.0502287	0.0217597	0.0209807	-0.0725682	0.021449	0.000716225
16770_3	REG1B	0.128662	-0.00127389	0.00167883	0.447973	0.0026046	0.00283529	0.358286	0.00663412	0.0213543	0.756052	0.0236616	0.0213688	0.268166
17331_138	KREMEN1	0.0683208	-0.00273323	0.00172176	0.112408	-0.0042397	0.00289539	0.143113	-0.0196807	0.0221378	0.373998	-0.0172273	0.0218893	0.431272
17782_23	ACAA1	0.303373	-0.00108592	0.00166995	0.515519	-0.00135657	0.0028095	0.629202	-0.0118523	0.0214383	0.58036	-0.0341141	0.0211826	0.107294
17828_3	S100A14	0.081509	-0.00233145	0.00164448	0.156264	-0.00665539	0.0027628	0.0159993	-0.0538567	0.0210345	0.010455	-0.08398	0.0208086	5.44085e-05
19557_3	KLB	0.0942137	-0.000685292	0.00160571	0.669537	-0.00542394	0.00270691	0.0450977	-0.118095	0.0206194	1.01992e-08	-0.144504	0.0204118	1.4473e-12
19631_13	KNG1	0.245601	-0.000874727	0.00168139	0.602896	0.000523161	0.0028256	0.853111	-0.0509474	0.0217641	0.019238	-0.0545137	0.0213347	0.0106136
2190_55	F11	0.103052	-0.00135273	0.00173187	0.434758	-0.00296696	0.00291704	0.309101	-0.12517	0.0221707	1.64492e-08	-0.161528	0.0218485	1.43433e-13
2677_1	EGFR	0.0550784	-0.00222654	0.00169507	0.189002	-0.00409281	0.00284532	0.150311	-0.0819942	0.0217798	0.000166755	-0.10605	0.0214593	7.73513e-07
2837_3	MET	0.0772605	0.00330397	0.0017044	0.0525632	-0.000181881	0.00287575	0.94957	-0.0361517	0.021896	0.0987259	-0.0533623	0.0216224	0.0135903
3206_4	LYVE1	0.0965478	0.000337616	0.00171468	0.843907	0.00530986	0.0028992	0.0670275	0.0388364	0.0220531	0.0782321	0.0627561	0.0218067	0.00400415
3212_30	ASAH2	0.140576	-0.000495416	0.00165932	0.765272	-0.000416106	0.0027934	0.881585	-0.0746508	0.0212365	0.000439408	-0.0577816	0.0209938	0.00591743
3396_54	REN	0.247268	-0.00476969	0.00168014	0.0045275	-0.000683239	0.00282513	0.808902	-0.0478837	0.0215934	0.0265879	-0.0667289	0.0212346	0.00167538
3518_54	CPB2	0.0812118	-0.00309795	0.00165271	0.0608654	-0.00217797	0.00277822	0.433072	-0.149947	0.0212025	1.52565e-12	-0.170451	0.0208695	3.14979e-16
4152_58	KLKB1	0.0636175	-0.0032521	0.00169881	0.0555775	-0.00406535	0.00285923	0.155075	-0.0733046	0.021763	0.000756288	-0.153035	0.0214773	1.03762e-12
4437_56	ENTPD5	0.0883782	-0.000604409	0.00166248	0.716188	-0.0078867	0.00279949	0.00484452	-0.0655038	0.0213573	0.00216182	-0.080384	0.0212198	0.000151771
5028_59	CD163	0.168318	-0.00396616	0.00169854	0.0195411	-0.00357744	0.00287482	0.21335	0.0222537	0.0218513	0.30848	0.0276878	0.0215415	0.198678
5105_2	RTN4R	0.108569	-0.00340757	0.0017486	0.0513266	-0.0104035	0.00293671	0.000396275	-0.00111385	0.022286	0.960138	0.0622543	0.0221251	0.00489675
5456_59	CNDP1	0.191313	-0.0059162	0.00171366	0.000555681	-0.00681255	0.00287795	0.0179254	-0.0726958	0.02196	0.000931718	-0.0757397	0.021576	0.000447482
6605_17	IGFALS	0.0813093	-0.00259923	0.00167884	0.121566	-0.00776773	0.00282484	0.00596336	-0.0667295	0.02155	0.00195825	-0.113544	0.0212171	8.72275e-08
9216_100	PLXNB2	0.0899036	-0.00195171	0.00168699	0.247304	-0.00172109	0.00284139	0.5447	0.0120971	0.0217012	0.577228	0.0374693	0.021524	0.0817161
9449_150	C4BPA	0.08604	-0.00494394	0.00169426	0.00352218	-0.00643404	0.00286494	0.0247176	-0.188804	0.0217492	3.92468e-18	-0.202224	0.0214368	3.96677e-21
9503_1	NMS	0.0773729	0.000105249	0.00157173	0.946611	0.000897159	0.00264181	0.734158	-0.0624296	0.0201476	0.0019443	-0.0668133	0.0198966	0.000784998
10391_1	ANGPTL3	-0.104066	0.00425626	0.00164646	0.00973532	0.00376149	0.00277144	0.174708	0.0644242	0.0211724	0.00234359	0.0055961	0.0208132	0.788028
10445_20	APOM	-0.10552	0.00120391	0.00168517	0.474972	-0.000934325	0.0028449	0.742594	-0.223368	0.0217439	9.35619e-25	-0.34158	0.0213447	1.21725e-57	Yes
12593_33	PDRG1	-0.115867	0.000111411	0.00164106	0.945874	-0.00455172	0.00276526	0.099756	-0.0587	0.0211177	0.00544173	-0.0457959	0.0207898	0.0276086
13738_8	INHBA	-0.137759	-0.00325441	0.0016711	0.0514796	-0.00630187	0.00279757	0.0242828	-0.0495892	0.021483	0.0209825	-0.109582	0.0211729	2.27216e-07	Yes
14063_17	OSM	-0.08406	-0.00178967	0.0016243	0.270546	-0.00358852	0.00273648	0.189735	-0.0520216	0.02084	0.0125519	-0.048835	0.020577	0.0176312
15504_39	BIRC7	-0.042531	0.000165947	0.00164969	0.919874	-0.000573313	0.00277447	0.836292	-0.0536344	0.0210798	0.0109481	-0.0669522	0.0209182	0.00137108
15686_49	INHBC	-0.138806	-0.00157338	0.00132049	0.233453	-0.0052139	0.0021955	0.0175576	0.0110078	0.0167455	0.510953	0.00792641	0.0166461	0.633953
16561_9	A1BG	-0.0641344	-0.00262319	0.00168012	0.118452	-0.00253872	0.00283491	0.370509	-0.0644914	0.0217242	0.00299118	-0.09706	0.0213905	5.69146e-06	Yes
18175_65	VAT1	-0.203079	0.000724627	0.00167811	0.665879	-0.00532382	0.00282803	0.0597651	-0.0769253	0.0215486	0.000357198	-0.0722165	0.0213636	0.000723911	Yes
18313_4	ASRGL1	-0.043249	-0.000253975	0.00165066	0.877718	-6.98449e-05	0.00278113	0.979964	-0.0308346	0.0212686	0.147123	-0.0098692	0.0209869	0.638173
18882_7	CLSTN2	-0.0875891	-0.000503517	0.00166454	0.762274	-0.000398498	0.00279537	0.886641	-0.0500652	0.0212038	0.0182189	-0.0117793	0.0210226	0.575263
18933_4	TGM4	-0.122159	0.000446727	0.00161998	0.782732	-0.00116452	0.00273008	0.669704	-0.025645	0.020788	0.217334	-0.0352738	0.0206028	0.086881
19622_7	INHBA	-0.184194	-0.00298171	0.00166375	0.0731058	-0.00832254	0.00280745	0.00303227	-0.0289111	0.02142	0.177103	-0.0873401	0.0210944	3.46645e-05	Yes
2705_5	CCL25	-0.105637	0.00275253	0.00167173	0.0996583	0.00253809	0.00280938	0.366294	-0.162443	0.0218036	9.31371e-14	-0.229452	0.0213603	6.46334e-27	Yes
2797_56	APOB	-0.255028	-0.0028462	0.00171485	0.0969666	0.000801617	0.00288043	0.780784	-0.583218	0.0227904	1.94662e-144	-0.338052	0.0221866	2.01577e-52	Yes
3000_66	MBL2	-0.243656	0.00130275	0.00144063	0.36584	0.00674012	0.00242862	0.0055152	0.0283698	0.0183715	0.122532	0.0389182	0.0182294	0.0327684
3029_52	CD209	-0.159766	-1.12076e-05	0.00162928	0.994511	0.0160901	0.0027247	3.52088e-09	-0.0314726	0.0209328	0.132709	-0.0788983	0.0206504	0.00013309	Yes
4763_31	AFM	-0.0838374	-0.00214998	0.00169966	0.205891	-0.00638546	0.00286691	0.0259274	0.0160666	0.0218523	0.462198	-0.036045	0.0215129	0.093834
5015_15	PLA2G7	-0.115613	0.00361187	0.00173857	0.0377563	0.000437917	0.00292825	0.88112	-0.452864	0.0224344	1.29498e-90	-0.332295	0.0220977	4.16552e-51	Yes
5601_2	PGLYRP2	-0.0904566	0.00251291	0.00167675	0.133956	-0.00176574	0.00282832	0.532427	0.0149254	0.0214611	0.486764	-0.018477	0.0211803	0.383008
9002_36	SERPINA11	-0.103334	0.00293188	0.00168584	0.0820143	0.000832203	0.00284171	0.769635	-0.0875007	0.0216753	5.41646e-05	-0.130014	0.0213649	1.16208e-09	Yes
9370_69	GGH	-0.0668732	0.00158812	0.00164995	0.335786	-0.00132699	0.00278431	0.633651	-0.0034795	0.0211523	0.869339	-0.000126221	0.0209396	0.99519

### Sheet: Supplemental Table 2
Table S2. Forward Mendelian randomization estimates of the effects of the DASH diet-related proteins on cardiovascular risk factors and clinical end points
			Systolic Blood pressure			Diastolic blood pressure			LDL			Total cholesterol			Coronary artery disease			Type 2 diabetes			Heart failure			Ischemic heart disease
SeqId	entrezgenesymbol	Observed effects on circulating proteins in response to the DASH dietary pattern	Beta	SE	P value	Beta	SE	P value	Beta	SE	P value	Beta	SE	P value	Beta	SE	P value	Beta	SE	P value	Beta	SE	P value	Beta	SE	P value
11237_49	PCOLCE	0.110607	0.322209	0.157057	0.0402146	-0.450843	0.100352	7.03544e-06	0.021974	0.00899518	0.0145713	0.0188419	0.00866273	0.0296265	0.0333856	0.0320004	0.296816	0.034344	0.0237996	0.149006	0.00249774	0.0299732	0.933587	-0.0711857	0.0482321	0.139971
12399_194	CCDC50	0.150737	-1.59045	2.12201	0.453556	-0.880777	1.20664	0.465426	0.011996	0.056196	0.830962	0.0131604	0.0548465	0.810369	-0.318435	0.435151	0.464302	-0.36306	0.453694	0.423576	-0.253374	0.353287	0.473256	-0.275312	0.443433	0.534689
13095_51	REG1A	0.139813	-0.193166	0.0911783	0.0341285	-0.0995269	0.0564963	0.0781277	0.00406978	0.0052519	0.438389	0.000962917	0.00504859	0.848737	0.0653828	0.0187876	0.000501219	0.00208931	0.0140555	0.881832	-0.00455848	0.0182345	0.802593	-0.0108264	0.0288724	0.707679
15633_6	RBP4	0.105178	0.236291	0.319897	0.460122	-0.0756131	0.197453	0.701762	0.0649864	0.0194262	0.000821957	0.0536407	0.0185279	0.00378997	0.0707435	0.0640152	0.269114	-0.0330807	0.0461995	0.473966	0.0803389	0.0619769	0.194882	-0.0862462	0.0984525	0.38102
16770_3	REG1B	0.128662	-0.0228419	0.0897599	0.799126	-0.0358428	0.0556402	0.519453	0.010199	0.00517608	0.0487917	0.0104243	0.004986	0.0365533	0.0329914	0.0187569	0.0785946	0.0327481	0.0137666	0.0173691	0.0153754	0.017357	0.375709	0.0115111	0.0275035	0.675559
17331_138	KREMEN1	0.0683208	0.403551	0.151821	0.00785881	0.300555	0.0952876	0.00160947	0.00775129	0.00844318	0.358591	0.00609847	0.00813559	0.453494	0.0160738	0.0279153	0.564745	-0.0115427	0.0217611	0.595814	0.0217536	0.027546	0.429693	-0.0337403	0.0399905	0.398833
17782_23	ACAA1	0.303373	0.00979215	0.10539	0.925973	-0.037177	0.0662263	0.57455	-0.00830096	0.00580654	0.152835	-0.00794719	0.00560991	0.156589	0.0149159	0.0207311	0.471837	-0.0215759	0.0156079	0.166858	-0.00182566	0.0189205	0.923131	0.0243974	0.0421593	0.562795
19557_3	KLB	0.0942137	0.0266589	0.0431882	0.537055	0.0418323	0.0268996	0.119916	0.0117637	0.00245249	1.61374e-06	0.0121244	0.00236508	2.95302e-07	0.0115262	0.00866954	0.183681	-0.00730271	0.00648541	0.260157	0.0232073	0.00848865	0.00625847	-0.000288637	0.0123527	0.981358
2190_55	F11	0.103052	-0.0944735	0.0736338	0.199486	0.0471445	0.045634	0.301557	-0.0037865	0.00419795	0.367064	0.000401233	0.00404205	0.920928	0.00327207	0.0147969	0.824989	0.00465341	0.0111295	0.675864	0.018496	0.0137533	0.178676	0.12783	0.0209174	9.88915e-10
2677_1	EGFR	0.0550784	-0.298321	0.187972	0.112502	-0.0208857	0.116217	0.857378	0.00205704	0.0108366	0.849447	0.00731487	0.0104548	0.484136	0.0283125	0.0380824	0.457208	-0.0262068	0.0288217	0.363207	0.0512593	0.0391865	0.190845	-0.0244184	0.0557601	0.661446
2837_3	MET	0.0772605	0.95864	0.189608	4.28334e-07	0.383365	0.114007	0.000771984	0.049425	0.010829	5.01522e-06	0.0474585	0.0104376	5.44499e-06	0.0633046	0.0366789	0.0843633	0.0162147	0.0286244	0.571079	0.0447156	0.0379554	0.238753	0.00666	0.0578662	0.908371
3206_4	LYVE1	0.0965478	0.355109	0.145842	0.0148965	0.102647	0.0893402	0.250577	-0.02062	0.00811416	0.011046	-0.00819026	0.00778682	0.292887	-0.0185949	0.0295404	0.52904	-0.016062	0.0202527	0.427732	0.0508538	0.0252883	0.0443294	0.0958536	0.0379548	0.0115544
3212_30	ASAH2	0.140576	-0.0371324	0.0502524	0.459957	-0.0530129	0.03145	0.0918682	0.00154833	0.00318013	0.626346	0.00244382	0.00306441	0.42517	-0.00722445	0.0108447	0.505301	-0.0113917	0.0084055	0.175332	0.0139295	0.0101484	0.169882	-0.0171127	0.0151063	0.257293
3396_54	REN	0.247268	-0.612433	0.389618	0.115978	-0.261343	0.237268	0.270693	-0.00579264	0.0215761	0.788334	0.0143289	0.0208091	0.491083	-0.0189659	0.0773676	0.806348	-0.0179494	0.0560516	0.748794	-0.0725155	0.0702903	0.302232	-0.216111	0.116232	0.062985
3518_54	CPB2	0.0812118	-0.0977707	0.052368	0.0619024	-0.0390672	0.0326186	0.231034	0.00579506	0.00300196	0.0535542	0.00523373	0.0028929	0.0704257	-0.033801	0.0106863	0.00156145	0.00861288	0.00789122	0.275075	-0.0200004	0.0100811	0.0472624	-0.0156881	0.0152271	0.302879
4152_58	KLKB1	0.0636175	-0.125098	0.0625837	0.0456203	0.0741978	0.0387647	0.0556127	-0.00760436	0.00358569	0.0339426	-0.00396026	0.00345468	0.251651	-0.0517212	0.0127973	5.30957e-05	0.00481146	0.00962326	0.617087	0.00481146	0.0119023	0.686032	0.0762237	0.0177719	1.79478e-05
4437_56	ENTPD5	0.0883782	-0.147503	0.0556634	0.00805128	-0.0129263	0.0349076	0.711159	-0.00360961	0.00321123	0.260988	-0.00269955	0.00309439	0.38299	-0.0120401	0.0105355	0.25312	-0.0257722	0.00829942	0.00190085	-0.0189933	0.0107583	0.0774887	0.00747575	0.015746	0.63495
5105_2	RTN4R	0.108569	-0.103392	0.0755243	0.171001	-0.0354213	0.0471156	0.452175	0.00433881	0.00435065	0.318628	0.00499156	0.00418738	0.233243	-0.00206309	0.0152984	0.892725	-0.0200064	0.0116228	0.0851942	0.00946277	0.0148998	0.525368	0.0250067	0.0234519	0.286289
5456_59	CNDP1	0.191313	-0.0404797	0.0787146	0.60707	-0.00482673	0.0490418	0.921598	-0.00364388	0.00459744	0.428018	-0.00443542	0.00443286	0.317031	-0.00764148	0.0162972	0.639153	0.0122299	0.0117938	0.299747	0.00672979	0.0155012	0.664182	0.0127249	0.0243353	0.601045
6605_17	IGFALS	0.0813093	0.00116964	0.423411	0.997796	-0.325161	0.268701	0.226232	-0.00301877	0.0244823	0.901866	-0.0237263	0.0238565	0.319959	0.19983	0.0884669	0.0238951	-0.0549732	0.0648448	0.396568	0.175447	0.0859091	0.0411284	0.0912322	0.127044	0.472686
9216_100	PLXNB2	0.0899036	-0.395804	0.0560018	1.57533e-12	-0.162935	0.035004	3.24349e-06	-0.00192953	0.00314356	0.539345	-0.000608268	0.00304174	0.841501	-0.00520877	0.0126422	0.680328	-0.0450288	0.00820754	4.10491e-08	0.0176004	0.0105938	0.0966344	0.0116194	0.0173076	0.502001
9449_150	C4BPA	0.08604	-0.0821713	0.0742615	0.268505	-0.093358	0.0464206	0.0443113	-0.00371317	0.00429777	0.387601	-0.000960487	0.00413244	0.816207	0.0123139	0.0151747	0.41709	0.0262379	0.0118114	0.0263232	-0.0034577	0.0152548	0.820685	0.0227802	0.0217691	0.295356
10391_1	ANGPTL3	-0.104066	0.0892089	0.117771	0.448763	-0.0335683	0.0731263	0.646202	-0.189834	0.0100887	5.54331e-79	-0.30179	0.0135274	2.98711e-110	-0.0306166	0.0245085	0.211582	-0.0183936	0.0184077	0.317682	-0.0133354	0.0229979	0.562016	0.0754137	0.0346143	0.0293552
15686_49	INHBC	-0.138806	-0.0585096	0.0254546	0.0215285	-0.0128503	0.0158746	0.418234	-0.0123104	0.00144859	1.92515e-17	-0.00807989	0.00139734	7.36764e-09	-0.0233993	0.00518565	6.41198e-06	-0.00565948	0.0038504	0.141605	0.00456716	0.00491546	0.352815	-0.00518768	0.00758416	0.493965
18313_4	ASRGL1	-0.043249	0.245986	0.156762	0.116608	0.0845779	0.0975889	0.38612	0.0112403	0.00900978	0.212188	0.00916328	0.00868125	0.291185	0.0536825	0.0319385	0.0928005	-0.0148496	0.0239008	0.534402	-0.00710196	0.030347	0.814965	-0.0606895	0.0459476	0.186554
18882_7	CLSTN2	-0.0875891	0.000263618	0.102691	0.997952	0.00409377	0.0636699	0.948734	-0.00311953	0.00594072	0.599506	-0.00728542	0.00573519	0.203977	-0.00282972	0.02071	0.891319	0.00253503	0.0150326	0.866084	0.0237548	0.0206458	0.249901	-0.0756068	0.0286649	0.00834936
18933_4	TGM4	-0.122159	0.300879	0.493194	0.54182	0.504831	0.316061	0.110208	-0.0342197	0.0288675	0.235858	-0.056093	0.0288228	0.0516385	0.033985	0.100544	0.735355	0.159527	0.079204	0.0439964	0.115102	0.0987656	0.243857	0.159527	0.143776	0.267193
3000_66	MBL2	-0.243656	0.0476027	0.0308834	0.123227	0.0438014	0.0191612	0.022258	-0.00139745	0.00178469	0.433614	-0.000888749	0.00172014	0.605385	-0.0598866	0.0921328	0.51569	-0.0072137	0.00466362	0.121911	-0.000806467	0.00705204	0.908953	-0.00133492	0.132157	0.991941
4763_31	AFM	-0.0838374	0.0113704	0.103578	0.912587	-0.0447582	0.0645448	0.488031	0.00514165	0.00597955	0.38986	0.00822173	0.00576769	0.154018	-0.0272652	0.0211794	0.197975	-0.00964116	0.0157996	0.541719	0.0047891	0.0212346	0.821565	-0.0220182	0.0316218	0.486243
5601_2	PGLYRP2	-0.0904566	-0.279603	0.0929487	0.00262851	-0.122255	0.0578569	0.0345952	0.00159792	0.00625399	0.798334	0.00513224	0.00598586	0.391227	-0.0525175	0.019669	0.00758387	-0.0127349	0.0138726	0.358623	-0.00792396	0.0175477	0.65158	-0.0316959	0.0271858	0.243655
9370_69	GGH	-0.0668732	-0.0399392	0.0692366	0.56404	-0.0285202	0.042757	0.504752	0.00174752	0.00395578	0.658661	0.00141756	0.00381717	0.710366	0.00277244	0.0138021	0.8408	-0.00118228	0.010305	0.90866	-0.0205628	0.0132504	0.120695	-0.0113017	0.0199863	0.571751

### Sheet: Supplemental Table 3
Table S3. Sensitivity analyses of the forward Mendelian randomization estimates of the effects of the DASH diet-related proteins on caridovascular risk factors and clinical end points
SeqId	entrezgenesymbol	outcome	method	number of SNPs	Beta	SE	P value
Systolic blood pressure
9216_100	PLXNB2	2024_Keaton_SBP	Simple mode	3	-0.134459	0.164041	0.498544
9216_100	PLXNB2	2024_Keaton_SBP	Inverse variance weighted	3	-0.395489	0.055668	1.20826e-12
9216_100	PLXNB2	2024_Keaton_SBP	Weighted median	3	-0.396804	0.0577142	6.18497e-12
9216_100	PLXNB2	2024_Keaton_SBP	Weighted mode	3	-0.407783	0.0576843	0.0194292
9216_100	PLXNB2	2024_Keaton_SBP	MR Egger	3	-0.5479	0.182407	0.204596
9216_100	PLXNB2	2024_Keaton_SBP	debiased IVW	3	-0.395804	0.0560018	1.57533e-12
LDL
15686_49	INHBC	2021_Graham_LDL	Simple mode	3	-0.0163904	0.00280374	0.0280366
15686_49	INHBC	2021_Graham_LDL	Weighted median	3	-0.012972	0.00148194	2.07036e-18
15686_49	INHBC	2021_Graham_LDL	Inverse variance weighted	3	-0.012309	0.00372511	0.000952055
15686_49	INHBC	2021_Graham_LDL	debiased IVW	3	-0.0123104	0.00144859	1.92515e-17
15686_49	INHBC	2021_Graham_LDL	Weighted mode	3	-0.0130412	0.00147334	0.0125243
15686_49	INHBC	2021_Graham_LDL	MR Egger	3	-0.0185329	0.00316423	0.107656
Total cholesterol
15686_49	INHBC	2021_Graham_TC	debiased IVW	3	-0.00807989	0.00139734	7.36764e-09
15686_49	INHBC	2021_Graham_TC	MR Egger	3	-0.0135547	0.00328655	0.151435
15686_49	INHBC	2021_Graham_TC	Inverse variance weighted	3	-0.00807894	0.00337079	0.0165414
15686_49	INHBC	2021_Graham_TC	Simple mode	3	-0.0122926	0.00286742	0.0503389
15686_49	INHBC	2021_Graham_TC	Weighted mode	3	-0.00872293	0.00141827	0.0254315
15686_49	INHBC	2021_Graham_TC	Weighted median	3	-0.0086274	0.00140457	8.13059e-10
Coronary artery disease
15686_49	INHBC	2022_Aragam_CAD	MR Egger	3	-0.0302601	0.0082625	0.169692
15686_49	INHBC	2022_Aragam_CAD	Weighted median	3	-0.023517	0.00509754	3.96122e-06
15686_49	INHBC	2022_Aragam_CAD	Weighted mode	3	-0.0255075	0.00516503	0.0386414
15686_49	INHBC	2022_Aragam_CAD	debiased IVW	3	-0.0233993	0.00518565	6.41198e-06
15686_49	INHBC	2022_Aragam_CAD	Inverse variance weighted	3	-0.0233964	0.00518414	6.38953e-06
15686_49	INHBC	2022_Aragam_CAD	Simple mode	3	0.00189076	0.0185674	0.92818
Type 2 diabetes
9216_100	PLXNB2	2024_Suzuki_T2D	MR Egger	4	-0.051553	0.0493173	0.405592
9216_100	PLXNB2	2024_Suzuki_T2D	debiased IVW	4	-0.0450288	0.00820754	4.10491e-08
9216_100	PLXNB2	2024_Suzuki_T2D	Weighted mode	4	-0.0454818	0.00805846	0.0110075
9216_100	PLXNB2	2024_Suzuki_T2D	Inverse variance weighted	4	-0.0449744	0.0125822	0.000350959
9216_100	PLXNB2	2024_Suzuki_T2D	Simple mode	4	-0.0625401	0.032231	0.147658
9216_100	PLXNB2	2024_Suzuki_T2D	Weighted median	4	-0.0455881	0.0083837	5.39723e-08
